# Genetic and epigenetic signatures associated with plasma oxytocin levels in children and adolescents with autism spectrum disorder

**DOI:** 10.1101/2022.05.26.22275542

**Authors:** Stephen K Siecinski, Stephanie N Giamberardino, Marina Spanos, Annalise C Hauser, Jason R Gibson, Tara Chandrasekhar, M D Pilar Trelles, Carol M Rockhill, Michelle L Palumbo, Allyson Witters Cundiff, Alicia Montgomery, Paige Siper, Mendy Minjarez, Lisa A Nowinski, Sarah Marler, Lydia C Kwee, Lauren C Shuffrey, Cheryl Alderman, Jordana Weissman, Brooke Zappone, Jennifer E Mullett, Hope Crosson, Natalie Hong, Sheng Luo, Lilin She, Manjushri Bhapkar, Russell Dean, Abby Scheer, Jacqueline L Johnson, Bryan H King, Christopher J McDougle, Kevin B Sanders, Soo-Jeong Kim, Alexander Kolevzon, Jeremy Veenstra-VanderWeele, Elizabeth R Hauser, Linmarie Sikich, Simon G Gregory

## Abstract

Oxytocin (OT), the brain’s most abundant neuropeptide, plays an important role in social salience and motivation. Clinical trials of the efficacy of OT in autism spectrum disorder (ASD) have reported mixed results due in part to ASD’s complex etiology. We hypothesized that genetic and epigenetic variation contribute to variable endogenous OT levels that modulate sensitivity to OT therapy. To test this hypothesis, we integrated genome-wide profiles of DNA-methylation, transcriptional activity, and genetic variation with plasma OT levels in 290 participants with ASD enrolled in a randomized controlled trial of OT. Our analysis shows subtle, but statistically significant association of plasma OT levels with peripheral transcriptional activity and DNA-methylation profiles across several annotated gene sets. We also identified genetic variants with novel association with plasma OT, several of which reside in known ASD risk genes. These findings broaden our understanding of the effects of the peripheral oxytocin system and provide novel genetic candidates for future studies to decode the complex etiology of ASD and its interaction with OT signaling and OT-based interventions.
