## Supplementary Table 1 for "Genetic and epigenetic signatures associated with plasma oxytocin levels in children and adolescents with autism spectrum disorder"

### Sheet: Supp Table 1. TaqManAssayTable
Supplementary Table 1: TaqMan Assay Information
Variant	Gene	Assay ID	Context Sequence
rs1006737	CACNA1C	C___2584015_10	AAGTTCCATTCCATCTCAGCCCGAA[A/G]TGTTTTCAGAGCCGGAGACCTCACA
rs4765905	CACNA1C	C___2584019_10	TTGGATTGCATTTTAGCAATCTTCT[C/G]TTGGGGTCTGTGATGTGTGAAGACA
rs4765913	CACNA1C	C___2582119_20	CACAGGGTTCTTTCATTCTGTGGGC[A/T]CCAGTTCTCTGGGCATGAGAGATGC
rs3796863	CD38	C___1216944_10	GCTGCTCCTGCTGTTTTTTTGACCA[G/T]CAGGTGGCATGGATAGCTCCCCTCC
rs6449182	CD38	C___1216863_10	CTCCGCGGGCCGCTTTCAGGAGCAG[C/G]TGGCCTTGGCACCGAGCGTGCCCGC
rs2770378	OXT	C__11815728_10	GGTCTGAGCGGGATGACCACAGGAA[A/G]CGGGCAGTGCACACTGAATGGCTTC
rs4813625	OXT	C__11815733_10	GAGAGACCTCTCTGGGCCACTGCTG[C/G]GTCAGGCCCTTGGACTTCTAGGCCC
rs4813627	OXT	C___2712196_10	CATCTATCCCTGCATCTAGACCCTG[A/G]GAATCAGATAAAAGCCTAGTCCCCA
rs2254298	OXTR	C__15981334_10	TCAGAGGAAGAAGCCCCGCAAACTG[A/G]GAAAACAGGGATGGTTTCCTGAAAG
rs237902	OXTR	C___3290345_30	CCGCTGCAGCGGTCTTGAGCCGCAA[A/G]TTCTGCCAGATCTTGAAGCTGATAA
rs4686302	OXTR	C___3290346_20	TTGAAGCTGATAAGGCCGTAGCAGG[C/T]AGCGAGCACGATGACCGGCACGATG
rs53576	OXTR	C___3290335_20	AAAGGTGTACGGGACATGCCCGAGG[A/G]TCCTCAGTCCCACAGAAACAGGGAG
Assay data for each of the Taqman probes used in the targeted genotype analysis. These data were obtained directly from www.thermofisher.com/taqmanfiles.
