## Supplementary Table 2 for "Genetic and epigenetic signatures associated with plasma oxytocin levels in children and adolescents with autism spectrum disorder"

### Sheet: Supp Table 2. Taq_sel_pubs
Supplementary Table 2: Published Research Supporting the Inclusion of Targeted Taqman Assays
Variant	Gene	Alleles	Global AF	Association
rs1006737	CACNA1C	G/A	0.68/0.32	Depression (PMID:32038325, 32161558), schizophrenia (PMID:31076262, 31033230), brain structure (PMID: 30909026, 31829002), autism (PMID: 26204268)
rs4765905	CACNA1C	G/C	0.68/0.32	Depression (PMID: 27260792), schizophrenia (PMID: 26276307), autism (PMID: 26204268)
rs4765913	CACNA1C	A/T	0.21/0.79	Bipolard disorder & childhood trauma (PMID: 32169562, 24716743), sensory gating (PMID: 24339136),
rs3796863	CD38	G/T	0.67/0.33	Reduced plasma oxytocin, sensitive parenting (PMID: 22336563), high-functioning autism (PMID:20435366), social impairment (PMID:31202819)
rs6449182	CD38	C/G	0.77/0.23	Relationship satisfcation (PMID: 24396004), CD38 expression (PMID: 21212793, 21528155), autism (PMID: 24635660)
rs2770378	OXT	G/A	0.59/041	Extrovertedness (PMID:29501452), externalizing problems (PMID: 27155104), diathesis-stress response (PMID: 28606214), language impairment & repetitive behaviors in females (PMID: 24635660)
rs4813625	OXT	G/C	0.65/0.35	Social anxiety (PMID: 28606214), social withdrawal (PMID: 27242401), female stress-induced dopamine release (PMID: 22418012), schizophrenia (PMID: 20547038)
rs4813627	OXT	A/G	0.51/0.48	Worsened emotional consequences to verbally aggressive maternal behavior (PMID: 31065789), maternal behavior and postpartum mood (PMID: 23637833, 28027955), breast-feeding (PMID: 23941164)
rs2254298	OXTR	G/A	0.86/0.14	Plasma oxytocin levels (PMID:31098723, 22336563), social impairment (PMID:31202819), empathy (PMID:30110949, 23284802)
rs237902	OXTR	G/A	0.67/0.32	ASD severity (PMID:29428512), amygdala activation in individuals with schizophrenia (PMID: 27847593), preterm birth (PMID: 23889750), child-onset aggression (PMID:24871896)
rs4686302	OXTR	C/T	0.88/0.12	Prosocial behavior (PMID:30633779), myometrial sensitivity to oxytocin (PMID:31718582)
rs53576	OXTR	A/G	0.33/0.67	Hippocampal volume & perceived social support(PMID:32199286), brain connectivity (PMID:32127526), empathy (PMID:31070227), maternal sensitivity (PMID:31098723), impaired affect recognition (PMID:25092315), circulating oxytocin levels (PMID:32535602)
Summary table of the supporting research behind the variant selection for the targeted TAQMAN genotyping
* The major/minor allele associated with each variant as defined on NCBI dbSNP.
** The global allele frequency for the major and minor alleles of each variant as measured by ALFA on dbSNP.
