## Supplementary Table 3 for "Genetic and epigenetic signatures associated with plasma oxytocin levels in children and adolescents with autism spectrum disorder"

### Sheet: Supplementary Table 3  Associat
Supplementary Table 3: Association results from targeted genotypes.
Gene	SNP	Chr (hg19)	Position (hg19)	Alleles	Beta (95% CI)	P-Value	Freq
OXTR	rs2254298	3	8802228	A/G	-0.05 (-0.18 ─ 0.09)	0.4767	0.177143
OXTR	rs53576	3	8804371	A/G	0.00 (-0.11 ─ 0.11)	0.9508	0.288571
OXTR	rs237902	3	8809184	G/T	-0.02 (-0.11 ─ 0.08)	0.7652	0.317143
OXTR	rs4686302	3	8809222	T/C	-0.01 (-0.16 ─ 0.13)	0.8651	0.148571
CD38	rs6449182	4	15780453	G/C	-0.02 (-0.14 ─ 0.10)	0.7738	0.188571
CD38	rs3796863	4	15849986	T/G	0.00 (-0.10 ─ 0.11)	0.968	0.357143
CACNA1C	rs1006737	12	2345295	A/G	0.07 (-0.05 ─ 0.19)	0.253	0.305714
CACNA1C	rs4765905	12	2349584	C/G	0.07 (-0.05 ─ 0.19)	0.2254	0.308571
CACNA1C	rs4765913	12	2419896	A/T	0.05 (-0.08 ─ 0.19)	0.4523	0.174286
OXT	rs4813625	20	3049720	G/C	0.01 (-0.09 ─ 0.12)	0.7815	0.514286
OXT	rs2770378	20	3053514	A/G	-0.01 (-0.10 ─ 0.08)	0.8157	0.405714
OXT	rs4813627	20	3055513	G/A	0.06 (-0.04 ─ 0.16)	0.2322	0.497126
Alleles displayed as effect allele/reference allele
CI is confidence interval.
Beta, CI & P-Value report on the additive genetic model effects, adjusted for sex, functional strata, ancestry principal components, and oxytocin measurement batch.
Freq is the allele frequency of the effect allele in the analysis population.
