## Supplementary Table 4 for "Genetic and epigenetic signatures associated with plasma oxytocin levels in children and adolescents with autism spectrum disorder"

### Sheet: Supp Table 4. OXTRResults
Supplementary Table 4: Association of targeted OXTR CpGs and natural log-transformed pre-treatment oxytocin.
OXTR CpG Position	Beta	Standard Error	P-Value
-901	0.0045	0.00662	0.498
-924	-0.0104	0.00641	0.107
-934	-0.0052	0.00634	0.414
Mean Methylation of All 3 CpGs	-0.00582	0.00796	0.465
General linear model: Nat. log-transformed pre-treatment oxytocin ~ CpGn + Sex + Functional Strata + Age at Sample + Ancestry PCs + Oxytocin Measurement Batch + OXTR Assay Batch
* ß1 values correspond to the modeled change in log-transformed plasma oxytocin levels for each 1% increase in DNA methylation for the three CpGs
