## Supplementary Table 5 for "Genetic and epigenetic signatures associated with plasma oxytocin levels in children and adolescents with autism spectrum disorder"

### Sheet: Supp Table 5. Q96_Pyro_PCR
	Supp Table 5: Pyromark PCR Primer Design and Q96 Sequencing Primer for OXTR						Supp Table 5: Pyromark PCR Program
	Primer	Sequence	Length	Melting Temp (°C)	%GC		Step	Temp (°C)	Duration	Cycles
	PCR-Forward	5'-TGGAATTTTTGATTTGGGTTTTGGATTT-3'	28	58.3	28.6		Initiation	95	15 min	1
	PCR-Reverse	5'-ACCTCCCACTCCTTATTCCTAAAAAAACT-BIOTIN-3'	29	59.9	37.9		Denaturation	94	30 sec	45
	Sequencing	5'-TTGATTTGGGTTTTGGATTTAGATA-3'	25	45.6	28		Annealing	58	30 sec
							Final Extension	72	10 min
							Hold	4	∞	1
