## Supplementary Table 6 for "Genetic and epigenetic signatures associated with plasma oxytocin levels in children and adolescents with autism spectrum disorder"

### Sheet: Supp Table 6. CNVResCONCUR
Supplementary Table 6: CONCUR results for rare autosomal CNV burden and natural log-transformed pre-treatment oxytocin.
CNV Type	P-Value
Dels + Dups	0.79
Dels Only	0.37
Dups Only	0.75
Included Covariates: Sex + Functional Strata + Age at Sample + Ancestry PCs + Oxytocin Measurement Batch
