## Supplementary Table 7 for "Genetic and epigenetic signatures associated with plasma oxytocin levels in children and adolescents with autism spectrum disorder"

### Sheet: Supp Table 7. CNVResGLM
Supplementary Table 7: GLM results for association of rare autosomal CNV burden and natural log-transformed pre-treatment oxytocin.
CNV Type	Burden Measure	Estimate	P-value
Dels + Dups	Total Length of Autosomal CNVs (KB)	-0.0005	0.03
Dels Only	Total Length of Autosomal CNVs (KB)	-0.0006	0.08
Dups Only	Total Length of Autosomal CNVs (KB)	-0.0002	0.46
Dels + Dups	Total Number of Autosomal CNVs	-0.021	0.17
Dels Only	Total Number of Autosomal CNVs	-0.023	0.27
Dups Only	Total Number of Autosomal CNVs	-0.022	0.40
General linear model: Nat. log-transformed pre-treatment oxytocin ~ Rare CNV Burden Measure + Sex + Functional Strata + Age at Sample + Ancestry PCs + Oxytocin Measurement Batch
