## Supplementary Table 8 for "Genetic and epigenetic signatures associated with plasma oxytocin levels in children and adolescents with autism spectrum disorder"

### Sheet: Supp Table 8 TopFiveGTpathways
Supplementary Table 8: Top 5 pathways (per pathway collection) from genotype over representation analysis.
Pathway Collection	Pathway	Number of Hits in Pathway	P-Value	FDR-Adjusted P-Value
Gene Ontology (Biological Process)	GO_REGULATION_OF_ISOTYPE_SWITCHING_TO_IGE_ISOTYPES	4	0.00126732	1
Gene Ontology (Biological Process)	GO_DNA_RECOMBINATION	40	0.0013267	1
Gene Ontology (Biological Process)	GO_SMOOTHENED_SIGNALING_PATHWAY	24	0.00254132	1
Gene Ontology (Biological Process)	GO_NEGATIVE_REGULATION_OF_PROTEIN_LOCALIZATION_TO_CELL_SURFACE	5	0.00431737	1
Gene Ontology (Biological Process)	GO_NEGATIVE_REGULATION_OF_TELOMERE_CAPPING	4	0.00501498	1
Gene Ontology (Cellular Component)	GO_LARGE_RIBOSOMAL_SUBUNIT	23	0.000275914	0.0921552
Gene Ontology (Cellular Component)	GO_FICOLIN_1_RICH_GRANULE	25	0.00029851	0.0994037
Gene Ontology (Cellular Component)	GO_VESICLE_LUMEN	46	0.00335591	1
Gene Ontology (Cellular Component)	GO_GOLGI_TRANS_CISTERNA	4	0.00501498	1
Gene Ontology (Cellular Component)	GO_RIBOSOMAL_SUBUNIT	28	0.00527075	1
Gene Ontology (Molecular Function)	GO_FATTY_ACID_DERIVATIVE_BINDING	9	0.00116291	0.558197
Gene Ontology (Molecular Function)	GO_NUCLEOSIDE_DIPHOSPHATE_KINASE_ACTIVITY	6	0.00465037	1
Gene Ontology (Molecular Function)	GO_GROWTH_FACTOR_ACTIVITY	25	0.00629239	1
Gene Ontology (Molecular Function)	GO_NUCLEOSIDE_MONOPHOSPHATE_KINASE_ACTIVITY	6	0.00639269	1
Gene Ontology (Molecular Function)	GO_PHOSPHOTRANSFERASE_ACTIVITY_PHOSPHATE_GROUP_AS_ACCEPTOR	9	0.00762561	1
Hallmark	HALLMARK_ESTROGEN_RESPONSE_LATE	28	0.0254499	0.610797
Hallmark	HALLMARK_MYOGENESIS	27	0.0414769	0.953969
Hallmark	HALLMARK_PANCREAS_BETA_CELLS	7	0.0797825	1
Hallmark	HALLMARK_INTERFERON_GAMMA_RESPONSE	26	0.0869726	1
Hallmark	HALLMARK_G2M_CHECKPOINT	24	0.09759	1
KEGG	KEGG_NUCLEOTIDE_EXCISION_REPAIR	9	0.015413	1
KEGG	KEGG_NON_HOMOLOGOUS_END_JOINING	4	0.0256009	1
KEGG	KEGG_SNARE_INTERACTIONS_IN_VESICULAR_TRANSPORT	8	0.0273345	1
KEGG	KEGG_OLFACTORY_TRANSDUCTION	46	0.0348161	1
KEGG	KEGG_DNA_REPLICATION	7	0.0480147	1
Genes considered to be a 'hit' if in top 10% (based on lowest p-values) of genes (n=24,501) tested for association with natural log-transformed pre-treatment plasma oxytocin in SKAT-O analyses.
FDR-adjusted p-value calculated within each pathway collection over total number of pathways tested within that collection.
