## Supplementary Table 9 for "Genetic and epigenetic signatures associated with plasma oxytocin levels in children and adolescents with autism spectrum disorder"

### Sheet: Supp Table 9. MOFARs
Supplementary Table 9: MOFA+ association results.
MOFA+ Factor	Univariate Model			Adjusting for Oxytocin Measurement Batch Only
	Estimate	P-Value	FDR-Adjusted P-Value	Estimate	P-Value	FDR-Adjusted P-Value	Dominant Factor View	Top 3 Positive Loading KEGG Pathways	Top 3 Negative Loading KEGG Pathways
1	-0.028	0.255	0.639	-0.012	0.591	0.934
2	0.01	0.757	0.943	0.013	0.630	0.934
3	-0.002	0.943	0.943	0.002	0.934	0.934
4	-0.081	0.404	0.766	-0.025	0.775	0.934
5	0.040	0.344	0.765	0.043	0.249	0.628
6	-0.125	0.003	0.05	-0.009	0.852	0.934
7	-0.010	0.724	0.943	-0.003	0.908	0.934
8	0.332	0.012	0.062	0.299	0.009	0.183	Methylation	SMALL CELL LUNG CANCER	DNA REPLICATION, NUCLEOTIDE EXCISION REPAIR, P53 SIGNALING PATHWAY, PENTOSE PHOSPHATE PATHWAY
9	0.072	0.076	0.254	0.026	0.487	0.934
10	0.058	0.183	0.523	0.032	0.423	0.934
11	0.021	0.473	0.788	0.056	0.026	0.264	Gene Expression	NITROGEN METABOLISM, NON SMALL CELL LUNG CANCER, NOTCH SIGNALING PATHWAY	ALZHEIMERS DISEASE, BASE EXCISION REPAIR, CARDIAC MUSCLE CONTRACTION, HUNTINGTONS DISEASE, OXIDATIVE PHOSPHORYLATION, PARKINSONS DISEASE, RIBOSOME, TGF BETA SIGNALING PATHWAY
12	-0.075	0.011	0.062	-0.044	0.095	0.431
13	-0.012	0.695	0.943	-0.006	0.838	0.934
14	-0.016	0.902	0.943	-0.147	0.213	0.628
15	0.032	0.421	0.766	0.042	0.251	0.628
16	0.104	0.029	0.114	0.085	0.040	0.266	Methylation	CYSTEINE AND METHIONINE METABOLISM, RETINOL METABOLISM, TIGHT JUNCTION	NEUROACTIVE LIGAND RECEPTOR INTERACTION, NEUROTROPHIN SIGNALING PATHWAY
17	-0.435	0.005	0.05	-0.233	0.108	0.431
18	0.014	0.664	0.943	0.011	0.709	0.934
19	0.003	0.918	0.943	0.007	0.817	0.934
20	-0.011	0.938	0.943	-0.066	0.596	0.934
Univariate model: Nat. Log-Transformed Pre-Treatment Oxytocin ~ Factorn
Model adjusting for oxytocin batch: Nat. Log-Transformed Pre-Treatment Oxytocin ~ Factorn + Oxytocin Measurement Batch
